# Ancestry-specific immune signatures in Parkinson’s disease: a rare variant burden analysis in Montreal and Guadeloupe cohorts

**DOI:** 10.64898/2026.04.24.26351405

**Authors:** Lovatiana Andriamboavonjy, Marjorie Labrecque, Lalla Yasmine Al Idrissi, Benoît Tressières, Ariane Veilleux Carpentier, Juliette Chaumont, Hugo Chaumont, Stanie Gaete, Sylvie Ravion, Antoine Duquette, Sylvain Chouinard, Michel Panisset, Annie Lannuzel, Martine Tetreault

**Affiliations:** CHUM Research center, Montreal, QC, Canada; Department of Neurosciences, Université de Montréal, Montreal, QC, Canada; Department of Medicine, Université de Montréal, Montreal, QC, Canada; Caribbean Clinical Investigation Center, Inserm CIC 2504, University hospital of Guadeloupe, France; Department of Neurology, University hospital of Guadeloupe, France; Karubiotec™, Biological Resources Center, University Hospital of Guadeloupe, France; Unité des troubles du mouvement André-Barbeau, Centre Hospitalier de l’Université de Montréal, Montreal, Canada; Department of Medicine Antilles-Guyane, Antilles University, France; Paris Brain Institute-ICM, Inserm, CNRS, Hôpital de la Pitié Salpêtrière, Sorbonne Université, 75013 Paris, France

**Keywords:** Parkinson’s disease, RNA-sequencing, Rare variant burden, Ancestry-specific mechanisms, Immunity, Linkage disequilibrium

## Abstract

**Background:** Parkinson’s disease (PD) genetics research has predominantly focused on populations of European ancestry, limiting understanding of disease mechanisms across diverse populations. African-Caribbean communities harbor complex genetic admixture and exhibit distinct clinical features, yet remain underrepresented in PD genetic studies. We investigated ancestry-specific molecular signatures underlying PD using rare variant burden analysis in geographically and genetically distinct cohorts.

**Methods:** Using a discovery cohort design and gene-based rare-variant aggregation testing, we performed RNA-sequencing on peripheral blood mononuclear cells from 33 participants: Montreal, Canada (n=16; 8 PD, 8 controls) and Guadeloupe, French West Indies (n=17; 9 PD, 8 controls). We conducted gene-based rare variant burden testing, protein-protein interaction network analysis, pathway enrichment, and linkage disequilibrium (LD) profiling. Clinical assessments included MDS-UPDRS, Hoehn & Yahr staging, and evaluation of prodromal and autonomic features.

**Results:** Principal component analysis revealed distinct population structure, with Montreal participants forming a homogeneous cluster and Guadeloupe participants displaying greater variance consistent with African-European admixture. Ancestry-stratified burden analysis identified divergent immune pathway enrichments: IL-17 signaling predominated in PD patients from Montreal (FDR=0.04), while MHC class II antigen presentation and interferon-γ pathways characterized PD patients from Guadeloupe (FDR=1.59×10⁻⁷). A *NOD2* frameshift variant (rs2066847) was identified in 3/8 Montreal patients, providing a mechanistic link to IL-17 pathway dysregulation. LD analysis revealed ancestry-specific haplotype structures, with 14 African-admixed American-specific LD pairs exclusive to Guadeloupe participants and 11 European-specific pairs present in both populations, demonstrating distinct haplotype architectures shaped by ancestry. Clinical differences aligned with molecular findings: Montreal patients showed higher prevalence of REM sleep behavior disorder (71.4% vs 37.5%) and hyposmia (54.3% vs 22.5%), while Guadeloupe patients showed more autonomic symptoms. Control-only comparison showed no pathway enrichments, validating that PD findings reflect disease-associated mechanisms rather than population stratification.

**Conclusions:** Together, these findings provide evidence for ancestry-specific immune signatures in PD, challenging a one-size-fits-all paradigm in neurodegenerative disease genetics. The identification of distinct molecular pathways underlying clinically overlapping phenotypes suggests PD may encompass multiple molecular entities converging on shared symptoms. These findings emphasize the necessity of ancestry-inclusive research for advancing mechanistic understanding and achieving equity in precision medicine for neurodegenerative disorders.
