## Supplemental table 1 for "Ancestry-specific immune signatures in Parkinson’s disease: a rare variant burden analysis in Montreal and Guadeloupe cohorts"

### Sheet: Sheet2
Supplemetary table 1. Full RNAseq cohort clinical description

### Sheet: RNAseq cohort
ID	Symptoms_duration (years)	Ldopa_response	updrs_appendicular_motor	updrs_axial_motor	updrs_bulbaire	hallucinations	updrs_cognition	updrs_mood	updrs_urine	updrs_orthostatism	updrs_autonomous_system	RBD	updrs_sleep	updrs_ADL	dyskenisia_hour	updrs_fluctuation	updrs_total
MTL_P1	3	0	1	1	2	0	0	5	0	0	1	1	0	5	0	0	15
MTL_P2	5	1	N/A	N/A	N/A	N/A	N/A	N/A	N/A	N/A	N/A	1	N/A	N/A	0	0	40
MTL_P3	11	1	2	2	0	0	0	3	1	2	7	1	2	4	2	4	24
MTL_P4	2	1	1	1	3	1	2	5	1	0	2	0	0	4	0	0	18
MTL_P5	5	1	2	1	1	0	0	0	0	0	1	0	0	0	0	0	5
MTL_P6	7	1	1	16	7	2	2	2	0	0	0	0	3	10	0	0	41
MTL_P7	7	1	1	16	7	2	2	2	0	0	0	0	3	10	0	0	41
MTL_P8	1	1	2	2	6	0	1	4	0	0	1	1	1	3	0	0	20
PTP_P1	14	1	1	4	7	3	3	9	0	1	1	0	1	4	1	8	38
PTP_P2	16	2	2	4	2	0	0	3	0	1	3	0	1	9	0	4	28
PTP_P3	10	1	1	0	1	0	0	1	0	1	3	1	2	3	1	5	16
PTP_P4	18	1	3	12	8	2	2	6	0	1	4	1	7	10	0	5	57
PTP_P5	6	2	0	1	0	0	0	2	0	1	4	0	3	0	0	0	10
PTP_P6	3	1	1	1	0	0	1	5	0	0	2	0	2	0	0	0	12
PTP_P7	12	1	4	13	7	2	2	19	0	2	6	0	1	3	1	11	66
PTP_P8	8	1	4	13	4	0	0	2	1	0	3	0	3	5	0	9	43
PTP_P9	3	1	1	0	0	0	1	0	0	0	1	0	2	0	0	0	5
8	1	1	5	5	0	0	2	1	0	3	0	1	6	1	13	36
